# Effects of Maternal Fortified Balanced Energy-Protein Supplementation on the Mother-Infant Gut Microbiome: A Sub-Study of the MISAME-III Randomized Controlled Trial

**DOI:** 10.1101/2023.11.24.23298964

**Authors:** Lishi Deng, Steff Taelman, Matthew R. Olm, Laéticia Céline Toé, Eva Balini, Lionel Ouédraogo, Yuri Bastos-Moreira, Alemayehu Argaw, Kokeb Tesfamariam, Erica D. Sonnenburg, Moctar Ouédraogo, Rasmané Ganaba, Wim van Criekinge, Patrick Kolsteren, Michiel Stock, Carl Lachat, Justin L. Sonnenburg, Trenton Dailey-Chwalibóg

**Affiliations:** Department of Food Technology, Safety and Health, Faculty of Bioscience Engineering, Ghent University, Ghent, Belgium; BIOBIX, Department of Data Analysis and Mathematical Modelling, Ghent University, 9000 Ghent, Belgium; KERMIT, Department of Data Analysis and Mathematical Modelling, Ghent University, 9000 Ghent, Belgium; BioLizard nv, Ghent, Belgium; Department of Microbiology and Immunology, Stanford University School of Medicine, Stanford, CA, USA; Institut de Recherche en Sciences de la Santé (IRSS), Unité Nutrition et Maladies Métaboliques; Centre Muraz, Bobo-Dioulasso, Burkina Faso; Center of Excellence in Mycotoxicology and Public Health, MYTOXSOUTH® Coordination Unit, Faculty of Pharmaceutical Sciences, Ghent University, 9000 Ghent, Belgium; Agence de Formation de Recherche et d’Expertise en Santé pour l’Afrique (AFRICSanté), Bobo-Dioulasso, Burkina Faso; Chan Zuckerberg Biohub, San Francisco, CA, USA; Center for Human Microbiome Studies, Stanford University School of Medicine, Stanford, CA, USA

## Abstract

Biological pathways, including individual gut microbiome are potential barriers for maternal nutritional supplementation to improvement in infant growth. We evaluated the impact of balanced energy-protein (BEP) supplementation during pregnancy and the first six months of lactation on the composition and functionality of gut microbiome in mothers and their infants in rural Burkina Faso. Our findings reveal that BEP supplementation led to a significant increase in microbiome diversity during pregnancy. In the second trimester, there was a notable decrease in the abundance of an *Oscillospiraceae* species, while postpartum, the abundance of *Bacteroides fragilis* increased. We identified concerted enriched or depleted microbial pathways associated with BEP supplementation, including the phosphotransferase system, a critical mechanism for bacterial carbohydrates uptake, which exhibited enrichment in infants born to BEP-supplemented mothers. Despite these observations, the intricate biological connections with other omics necessitate further analysis to fully elucidate the underlying comprehensive biological pathways.
