## Supplementary material for "Effects of Maternal Fortified Balanced Energy-Protein Supplementation on the Mother-Infant Gut Microbiome: A Sub-Study of the MISAME-III Randomized Controlled Trial": Table S1

### Sheet: Sheet1
Table S1. Nutritional values of the ready-to-use supplementary food for pregnant and lactating women1
	Mean for 72g (serving size)
Total energy (kcal)	393
Lipids (g)	26
Linoleic acid (g)	3.9
α-Linoleic acid (g)	1.3
Proteins (g)	14.5
Carbohydrates (g)	23.3
Calcium (mg)	500
Copper (mg)	1.3
Phosphorus (mg)	418
Iodine (µg)	250
Iron (mg)	22
Selenium (µg)	65
Manganese (mg)	2.1
Magnesium (mg)	73
Potassium (mg)	562
Zinc (mg)	15
Vitamin A (µg RE)2	770
Thiamin (mg)	1.4
Riboflavin (mg)	1.4
Niacin (mg)	15
Vitamin B5 (mg)	7
Vitamin B6 (mg)	1.9
Folic acid (µg)	400
Vitamin B12 (mg)	2.6
Vitamin C (mg)	100
Vitamin D (µg cholecalciferol)3	15
Vitamin E (mg α-tocopherol)4	18
Vitamin K (µg)	72
1Ingredients: vegetable oils (rapeseed, palm, soy in varying proportions), defatted soy flour, skimmed milk powder, peanuts, sugar, maltodextrin, soy protein isolate, vitamin and mineral complex, stabilizer (fully hydrogenated vegetable fat, mono and diglycerides).
21 µg vitamin A RE = 3.333 IU vitamin A.
31 μg cholecalciferol = 40 IU vitamin D.
41 mg α-tocopherol = 2,22 IU vitamin E.
IU, international unit; RE, retinol equivalen
