## Supplementary material for "Effects of Maternal Fortified Balanced Energy-Protein Supplementation on the Mother-Infant Gut Microbiome: A Sub-Study of the MISAME-III Randomized Controlled Trial": Table S3

### Sheet: incl
ID	Description	setSize	enrichmentScore	NES	pvalue	p.adjust	qvalue	rank	leading_edge	core_enrichment
map02040	Flagellar assembly	36	0.731344	2.27585	3.19e-07	9.35e-05	8.87e-05	562	tags=69%, list=18%, signal=58%	K02406/K02400/K02409/K02422/K02387/K02413/K02388/K02556/K02408/K02391/K02392/K02396/K02407/K02411/K02389/K02418/K02399/K02401/K02419/K02414/K02416/K02417/K02421/K02395/K02397
	Color code:
	Unlikely microbial origin
	Multiple timepoints mothers
	Multiple timepoints infant & mother

### Sheet: tri3
ID	Description	setSize	enrichmentScore	NES	pvalue	p.adjust	qvalue	rank	leading_edge	core_enrichment
map02010	ABC transporters	134	-0.60142	-2.12573	1e-10	2.26746e-08	2.01462e-08	545	tags=40%, list=17%, signal=35%	K15580/K10541/K05846/K02007/K06861/K11720/K15553/K02424/K10039/K10542/K10540/K10188/K02020/K07091/K09817/K15555/K15771/K02065/K10189/K02066/K09693/K20490/K02045/K10040/K11085/K10119/K20491/K02018/K10190/K05813/K10009/K02067/K20492/K16012/K07323/K02017/K02047/K17077/K02046/K10200/K10192/K20461/K20344/K10240/K05814/K20459/K10193/K20460/K10118/K10194/K10241/K06726/K10202/K10201
map01240	Biosynthesis of cofactors	139	-0.577366	-2.046	1.53726e-10	2.26746e-08	2.01462e-08	758	tags=53%, list=23%, signal=42%	K03150/K00254/K00768/K09458/K00609/K03149/K02189/K05934/K01737/K00208/K02548/K00963/K00940/K03517/K02372/K03474/K00796/K00950/K02232/K02188/K01918/K01633/K00278/K01579/K06215/K01719/K00595/K00946/K21064/K02227/K03394/K01661/K01012/K19222/K06042/K02551/K08681/K03750/K00077/K00941/K01698/K05895/K13038/K03637/K02190/K19221/K13542/K01919/K00793/K11752/K03639/K00794/K03186/K03147/K01599/K06989/K00788/…
map03010	Ribosome	55	0.609697	2.46705	1.57502e-08	1.54877e-06	1.37607e-06	1041	tags=84%, list=32%, signal=58%	K02876/K02965/K02961/K02895/K02892/K02881/K02919/K02994/K02926/K07590/K02878/K02954/K02886/K02988/K02946/K02904/K02890/K02913/K02982/K02967/K02952/K02933/K02931/K02948/K02884/K02874/K02888/K02992/K02986/K02950/K02906/K02959/K02871/K02879/K02968/K02899/K02887/K02990/K02914/K02864/K02907/K02863/K02939/K02996/K02963/K02911
map02040	Flagellar assembly	36	-0.724667	-2.14696	1.96609e-07	1.44999e-05	1.28831e-05	745	tags=86%, list=23%, signal=67%	K02556/K02398/K02408/K02557/K02389/K02405/K02395/K02391/K02388/K02412/K02392/K02417/K02399/K02420/K02414/K02421/K02407/K02409/K02413/K02401/K02424/K02419/K02422/K02406/K02387/K02400/K02415/K02418/K02397/K02396/K02411
map02060	Phosphotransferase system (PTS)	21	-0.803777	-2.14095	4.33616e-07	2.55834e-05	2.27306e-05	333	tags=71%, list=10%, signal=65%	K19509/K02791/K08483/K02821/K02768/K02761/K02757/K00882/K19507/K02770/K02795/K02759/K02810/K20108/K02800
map00540	Lipopolysaccharide biosynthesis	22	-0.77403	-2.08419	3.11477e-06	0.000153143	0.000136066	513	tags=77%, list=16%, signal=65%	K00979/K00912/K03270/K00748/K19353/K00677/K02536/K03274/K03273/K01627/K02527/K02517/K02535/K09949/K02843/K21345/K02841
map00860	Porphyrin metabolism	35	-0.648024	-1.91273	6.76065e-05	0.00284913	0.00253143	741	tags=71%, list=23%, signal=56%	K00768/K02189/K05934/K02232/K02188/K01719/K00595/K02227/K03394/K04720/K06042/K01698/K05895/K02190/K19221/K13542/K01599/K02492/K02303/K01195/K01749/K03405/K02191/K02230/K24866
map00740	Riboflavin metabolism	12	-0.808377	-1.90446	0.000338263	0.0124735	0.0110826	234	tags=67%, list=7%, signal=62%	K21064/K00793/K11752/K00794/K03186/K00878/K14652/K01497
map01230	Biosynthesis of amino acids	121	-0.463675	-1.62297	0.000534889	0.0175325	0.0155775	1303	tags=64%, list=40%, signal=40%	K00831/K01736/K04518/K04517/K00286/K09011/K00850/K10206/K04486/K21071/K00215/K00266/K01693/K00931/K11358/K00147/K01586/K00826/K00058/K07173/K22477/K00651/K01752/K01620/K00765/K00928/K01755/K11755/K00616/K02500/K03856/K01609/K01089/K01807/K01940/K02501/K00611/K00620/K00265/K04516/K01496/K00145/K00013/K01817/K06209/K01523/K01649/K00930/K12524/K01626/K00817/K01704/K01814/K00548/K00053/K00052/K01703/…
map00790	Folate biosynthesis	26	-0.630505	-1.75204	0.00120246	0.0354726	0.0315171	667	tags=65%, list=21%, signal=52%	K09457/K01737/K00796/K00950/K07141/K01633/K18825/K10026/K03750/K03752/K06920/K03637/K03639/K03831/K09007/K14652/K01497
map01059	Biosynthesis of enediyne antibiotics	22	0.591775	1.94747	0.00179734	0.0482015	0.0428266	626	tags=64%, list=19%, signal=52%	K21194/K21226/K21260/K21263/K21179/K21213/K21255/K21230/K21229/K21187/K21228/K21225/K21227/K21180
	Color code:
	Unlikely microbial origin
	Multiple timepoints mothers
	Multiple timepoints infant & mother

### Sheet: pn12m
ID	Description	setSize	enrichmentScore	NES	pvalue	p.adjust	qvalue	rank	leading_edge	core_enrichment
map02040	Flagellar assembly	35	-0.817043	-2.4194	1e-10	2.95e-08	2.81053e-08	467	tags=83%, list=15%, signal=72%	K02556/K02395/K02410/K02399/K02420/K02424/K02391/K02415/K02398/K02414/K02408/K02416/K02405/K02418/K02407/K02387/K02419/K02409/K02397/K02396/K02400/K02389/K02417/K02413/K02388/K02411/K02421/K02401/K02406
	Color code:
	Unlikely microbial origin
	Multiple timepoints mothers
	Multiple timepoints infant & mother

### Sheet: pn56m
ID	Description	setSize	enrichmentScore	NES	pvalue	p.adjust	qvalue	rank	leading_edge	core_enrichment
map03010	Ribosome	55	0.551301	2.05419	7.96626e-06	0.00117104	0.00106916	1268	tags=85%, list=40%, signal=52%	K02961/K02931/K02895/K02878/K02892/K02881/K02906/K02954/K02914/K02886/K02874/K02926/K02913/K02950/K02986/K02884/K02876/K07590/K02952/K02867/K02992/K02946/K02959/K02904/K02988/K02935/K02933/K02887/K02871/K02902/K02948/K02890/K02990/K02863/K02864/K02919/K02994/K02982/K02911/K02963/K02968/K02879/K02909/K02888/K02965/K02956/K02899
map02010	ABC transporters	131	-0.534926	-1.81449	4.79178e-06	0.00117104	0.00106916	446	tags=34%, list=14%, signal=30%	K10192/K10201/K09691/K05813/K10542/K10241/K15772/K02067/K09693/K06861/K02018/K11085/K10119/K02017/K10009/K14698/K02065/K02066/K20344/K10240/K15554/K02047/K14699/K02045/K02424/K20490/K10194/K10039/K10193/K10038/K02020/K16012/K15553/K20461/K20460/K10040/K10190/K02046/K06726/K20459/K10188/K05814/K10189/K07323
map02060	Phosphotransferase system (PTS)	15	-0.82532	-1.97598	2.33943e-05	0.00229264	0.00209318	285	tags=73%, list=9%, signal=67%	K00882/K08483/K02821/K02760/K02768/K02822/K02795/K02770/K20118/K02791/K20108
map01240	Biosynthesis of cofactors	137	-0.477233	-1.628	0.000193231	0.0142025	0.0129668	869	tags=46%, list=28%, signal=35%	K03150/K02233/K06042/K00946/K01918/K08679/K02548/K01956/K00208/K02823/K02303/K08281/K03644/K24866/K21064/K01591/K02232/K01661/K02227/K05936/K00793/K00940/K05934/K01012/K00768/K03394/K03707/K03149/K02492/K00794/K00788/K03637/K03147/K02188/K13038/K02224/K09458/K02190/K02372/K01497/K00941/K00077/K00595/K01195/K00963/K01698/K05895/K19221/K02191/K00878/K03831/K01749/K01737/K03639/K06989/K04032/K01935/…
map00860	Porphyrin metabolism	34	-0.649161	-1.82062	0.00029647	0.0174325	0.0159158	788	tags=74%, list=25%, signal=56%	K02233/K06042/K02303/K24866/K02232/K02227/K05936/K05934/K00768/K03394/K02492/K02188/K02224/K02190/K00595/K01195/K01698/K05895/K19221/K02191/K01749/K04720/K04032/K03594/K02230
map00540	Lipopolysaccharide biosynthesis	22	-0.724018	-1.87843	0.000382719	0.0187532	0.0171216	739	tags=77%, list=23%, signal=60%	K00748/K00677/K00979/K01627/K00912/K02527/K02536/K02517/K21345/K02847/K02535/K03270/K02841/K02843/K03273/K09949/K03274
map00920	Sulfur metabolism	23	-0.698397	-1.84056	0.000679345	0.0249659	0.0227938	392	tags=48%, list=12%, signal=42%	K16967/K00385/K15554/K01082/K02047/K00395/K02045/K15553/K00394/K02046/K16964
map00480	Glutathione metabolism	12	-0.796034	-1.8045	0.00064621	0.0249659	0.0227938	348	tags=42%, list=11%, signal=37%	K00432/K00797/K00033/K00799/K01919
map03070	Bacterial secretion system	18	-0.734353	-1.8277	0.000774676	0.0253061	0.0231044	245	tags=33%, list=8%, signal=31%	K03116/K03118/K03117/K03072/K03071/K03074
	Color code:
	Unlikely microbial origin
	Multiple timepoints mothers
	Multiple timepoints infant & mother

### Sheet: pn12e
ID	Description	setSize	enrichmentScore	NES	pvalue	p.adjust	qvalue	rank	leading_edge	core_enrichment
map00511	Other glycan degradation	3	-0.994152	-1.65102	4.27218e-05	0.00858708	0.00831951	9	tags=100%, list=1%, signal=99%	K01206/K01190	K01206/K01190
map02060	Phosphotransferase system (PTS)	3	0.98179	1.66969	0.000265823	0.0267152	0.0258828	8	tags=67%, list=1%, signal=66%	K02761/K02795	K02761/K02795
	Color code:
	Unlikely microbial origin
	Multiple timepoints infants
	Multiple timepoints infant & mother

### Sheet: pn56e
ID	Description	setSize	enrichmentScore	NES	pvalue	p.adjust	qvalue	rank	leading_edge	core_enrichment
map02060	Phosphotransferase system (PTS)	6	0.959847	1.95808	1.29e-05	0.0027581	0.00249435	5	tags=50%, list=0%, signal=50%	K02761/K02759/K02760
map01054	Nonribosomal peptide structures	12	-0.740895	-1.96558	0.0008827	0.0423922	0.0383384	191	tags=83%, list=18%, signal=69%	K16116/K16106/K16097/K16117/K16112/K16109/K16096/K16110/K16108/K16114
map00524	Neomycin, kanamycin and gentamicin biosynthesis	26	-0.578201	-1.85453	0.00092996	0.0423922	0.0383384	116	tags=35%, list=11%, signal=32%	K20572/K20597/K20568/K20585/K20577/K20567/K13553/K20596/K20566
map01052	Type I polyketide structures	45	-0.506009	-1.85411	0.00099512	0.0423922	0.0383384	456	tags=78%, list=44%, signal=46%	K16402/K16394/K24555/K14374/K16007/K16405/K15467/K16450/K16037/K24569/K14373/K16396/K24567/K16415/K16029/K24568/K16414/K16002/K16413/K16399/K16031/K16412/K16408/K16409/K16406/K16398/K24557/K14371/K16411/K16030/K16032/K16003/K15988/K16395/K16403
map00942	Anthocyanin biosynthesis	2	0.990366	1.48558	0.0009132	0.0423922	0.0383384	12	tags=100%, list=1%, signal=99%	K17194/K17192
map00500	Starch and sucrose metabolism	15	0.730229	1.90504	0.00131091	0.0465373	0.0420871	87	tags=47%, list=8%, signal=43%	K02761/K02759/K02760/K01223/K00975/K01835/K00705
	Color code:
	Unlikely microbial origin
	Multiple timepoints infants
	Multiple timepoints infant & mother
